# Methods for Mediation Analysis with High-Dimensional DNA Methylation Data: Possible Choices and Comparison

**DOI:** 10.1101/2023.02.10.23285764

**Authors:** Dylan Clark-Boucher, Xiang Zhou, Jiacong Du, Yongmei Liu, Belinda L Needham, Jennifer A Smith, Bhramar Mukherjee

## Abstract

Epigenetic researchers often evaluate DNA methylation as a mediator between social/environmental exposures and disease, but modern statistical methods for jointly evaluating many mediators have not been widely adopted. We compare seven methods for high-dimensional mediation analysis with continuous outcomes through both diverse simulations and analysis of DNAm data from a large national cohort in the United States, while providing an R package for their implementation. Among the considered choices, the best-performing methods for detecting active mediators in simulations are the Bayesian sparse linear mixed model by Song et al. (2020) and high-dimensional mediation analysis by Gao et al. (2019); while the superior methods for estimating the global mediation effect are high-dimensional linear mediation analysis by Zhou et al. (2021) and principal component mediation analysis by Huang and Pan (2016). We provide guidelines for epigenetic researchers on choosing the best method in practice and offer suggestions for future methodological development.
