## Supplementary File 1 for "Methods for Mediation Analysis with High-Dimensional DNA Methylation Data: Possible Choices and Comparison"

### Sheet: Supplementary File 1
CpG Site	Nearby Genes	USCS RefGene Group	Chromosome	Position	One-at-a-time Method					HIMA					HDMA					MedFix					Pathway LASSO				BSLMM
					Alpha	Beta	Alpha*Beta	P-Value	Noteworthy	Alpha	Beta	Alpha*Beta	P-Value	Noteworthy	Alpha	Beta	Alpha*Beta	P-Value	Noteworthy	Alpha	Beta	Alpha*Beta	P-Value	Noteworthy	Alpha	Beta	Alpha*Beta	Noteworthy	Alpha	Beta	Alpha*Beta	Posterior inclusion probability	Noteworthy
cg24335273	NA	NA	3	117506059	-0.334565	0.0249684	-0.00835356	0.701638	No	0	0	0	NA	No	0	0	0	NA	No	0	0	0	NA	No	-0.305454	0.0354778	-0.0108368	Yes	-0.318553	0.00912943	-0.00291767	0	No
cg15633603	NA	NA	2	190399258	0.334858	0.0728155	0.0243828	0.321198	No	0	0	0	NA	No	0	0	0	NA	No	0	0	0	NA	No	0.291902	0.101198	0.0295399	Yes	0.303862	0.00468002	0.00141777	0	No
cg06126421	NA	NA	6	30720080	-0.319601	-0.0734897	0.0234873	0.330616	No	0	0	0	NA	No	0	0	0	NA	No	0	0	0	NA	No	-0.280489	0.121468	-0.0340706	Yes	-0.291561	-0.00471078	0.0013782	0	No
cg19328682	MBD1	5'UTR	18	47807700	0.312569	-0.0123689	-0.00386614	0.764575	No	0	0	0	NA	No	0	0	0	NA	No	0	0	0	NA	No	0.286603	-0.0100042	-0.00286725	Yes	0.299306	-0.000924	-0.000286	0	No
cg13603533	NA	NA	4	48045040	0.31647	0.0208209	0.00658918	0.718719	No	0	0	0	NA	No	0	0	0	NA	No	0	0	0	NA	No	0.28061	-0.021261	-0.00596605	Yes	0.292814	-0.00137604	-0.000406	0	No
cg24859433	NA	NA	6	30720203	-0.303944	-0.0745576	0.0226614	0.306523	No	0	0	0	NA	No	0	0	0	NA	No	0	0	0	NA	No	-0.271362	-0.0314674	0.00853907	Yes	-0.283286	-0.00579189	0.00164443	0	No
cg03935096	USP7	Body	16	9048985	0.302145	0.0330707	0.00999214	0.648792	No	0	0	0	NA	No	0	0	0	NA	No	0	0	0	NA	No	0.275339	0.00559016	0.00153919	Yes	0.28733	0.0026414	0.000765	0	No
cg16910293	TRAPPC9	Body	8	140746578	-0.281718	-0.0024732	0.000697	0.803613	No	0	0	0	NA	No	0	0	0	NA	No	0	0	0	NA	No	-0.280409	0.0275351	-0.00772111	Yes	-0.292062	0.00445973	-0.00132549	0	No
cg14604470	FAM102A	TSS1500,Body	9	130713376	0.306294	0.00709201	0.00217224	0.786463	No	0	0	0	NA	No	0	0	0	NA	No	0	0	0	NA	No	0.269291	-0.0315868	-0.00850603	Yes	0.281496	-0.00393734	-0.00110574	0	No
cg14742809	ZSWIM6	Body	5	60631028	0.290428	0.0347784	0.0101006	0.628897	No	0	0	0	NA	No	0	0	0	NA	No	0	0	0	NA	No	0.26276	-0.000756	-0.000199	Yes	0.273588	-0.0026096	-0.000716	0	No
cg08473752	NLK	Body	17	26517057	0.297095	-0.0235479	-0.00699596	0.712267	No	0	0	0	NA	No	0.296089	-0.0789153	-0.0233659	0.501474	Yes	0	0	0	NA	No	0.257109	-0.0903667	-0.0232341	Yes	0.26864	-0.00838751	-0.00223682	0	No
cg24286770	MANBAL	5'UTR	20	35918162	-0.291191	-0.0577931	0.0168288	0.418442	No	0	0	0	NA	No	0	0	0	NA	No	0	0	0	NA	No	-0.270816	-0.0207304	0.00561411	Yes	-0.279921	-0.00527016	0.00149777	0	No
cg18329739	NA	NA	20	18113979	-0.276112	0.00692925	-0.00191325	0.786463	No	0	0	0	NA	No	0	0	0	NA	No	0	0	0	NA	No	-0.266614	0.00933918	-0.00248996	Yes	-0.277775	-0.00533549	0.00149775	0	No
cg06194960	RHBDF1	Body	16	111362	-0.280063	-0.00851645	0.00238515	0.781133	No	0	0	0	NA	No	0	0	0	NA	No	0	0	0	NA	No	-0.255663	-0.015872	0.0040579	Yes	-0.266956	0.00139352	-0.000387	0	No
cg00173141	NA	NA	1	210466172	0.301964	0.0173404	0.00523618	0.736767	No	0	0	0	NA	No	0	0	0	NA	No	0	0	0	NA	No	0.265868	0.0356058	0.00946646	Yes	0.277084	0.00110449	0.000281	0	No
cg01173485	POLD3	TSS1500	11	74302893	-0.279902	-0.0378814	0.0106031	0.600257	No	0	0	0	NA	No	0	0	0	NA	No	0	0	0	NA	No	-0.266566	-0.0654827	0.0174555	Yes	-0.278039	-0.00758579	0.00209	0	No
cg07368544	ORC6L; VPS35	TSS200; TSS1500	16	46723518	0.271421	-0.0203343	-0.00551917	0.718866	No	0	0	0	NA	No	0	0	0	NA	No	0	0	0	NA	No	0.261471	0.0475685	0.0124378	Yes	0.272006	0.00297038	0.000812	0	No
cg00633740	EDN3	Body	20	57879905	0.288175	-0.00803503	-0.00231549	0.781133	No	0	0	0	NA	No	0	0	0	NA	No	0	0	0	NA	No	0.262039	-0.049541	-0.0129817	Yes	0.272466	-0.00272842	-0.000736	0	No
cg12807937	NDUFA10	TSS1500	2	240965920	0.301923	0.0289689	0.00874636	0.673804	No	0	0	0	NA	No	0	0	0	NA	No	0	0	0	NA	No	0.261901	-0.00109924	-0.000288	Yes	0.272513	0.00146278	0.000385	0	No
cg02832245	EXOSC9	Body	4	122722866	0.294848	0.00890399	0.00262533	0.77646	No	0	0	0	NA	No	0	0	0	NA	No	0	0	0	NA	No	0.263933	-0.0101525	-0.00267957	Yes	0.274901	0.00100896	0.000268	0	No
cg00864012	TEX2	5'UTR	17	62294665	0.284383	0.011586	0.00329487	0.767572	No	0	0	0	NA	No	0	0	0	NA	No	0	0	0	NA	No	0.257118	-0.122007	-0.03137	Yes	0.2672	-0.00491655	-0.00132685	0	No
cg05850338	NA	NA	17	79933123	0.284049	-0.00963146	-0.0027358	0.775733	No	0	0	0	NA	No	0	0	0	NA	No	0	0	0	NA	No	0.246107	-0.0570061	-0.0140296	Yes	0.25787	-0.00824204	-0.00213258	0	No
cg22656956	NME5	TSS200	5	137475177	0.287794	0.0212672	0.00612059	0.718719	No	0	0	0	NA	No	0	0	0	NA	No	0	0	0	NA	No	0.2559	0.0148928	0.00381108	Yes	0.266485	0.00283205	0.000751	0	No
cg08040824	TP63	Body	3	189420438	-0.294377	-0.0183964	0.00541548	0.733488	No	0	0	0	NA	No	0	0	0	NA	No	0	0	0	NA	No	-0.259783	0.00100117	-0.00026	Yes	-0.269861	-0.00287644	0.000769	0	No
cg26475911	KCTD2	Body	17	73056187	0.247108	0.112906	0.0279001	0.137292	No	0	0	0	NA	No	0	0	0	NA	No	0	0	0	NA	No	0.217693	0.0229601	0.00499825	Yes	0.226619	0.00653731	0.0014783	0	No
cg21129701	COPS5	TSS200	8	67974639	0.279715	-0.0385147	-0.0107732	0.593382	No	0	0	0	NA	No	0	0	0	NA	No	0	0	0	NA	No	0.258264	-0.0124248	-0.00320888	Yes	0.267967	-0.00602812	-0.00159697	0	No
cg00011924	RNF222	TSS200	17	8301192	0.288831	0.00780047	0.00225302	0.781133	No	0	0	0	NA	No	0	0	0	NA	No	0	0	0	NA	No	0.256054	-0.00647125	-0.00165699	Yes	0.265417	0.00147608	0.000397	0	No
cg17154022	HMGN2	1stExon,5'UTR	1	26798964	0.284936	0.000194	5.51e-05	0.812429	No	0	0	0	NA	No	0	0	0	NA	No	0	0	0	NA	No	0.257249	0.00782186	0.00201217	Yes	0.267634	0.000177	4.9e-05	0	No
cg14730815	CDH10	TSS1500	5	24645147	0.276629	0.014986	0.00414558	0.752907	No	0	0	0	NA	No	0	0	0	NA	No	0	0	0	NA	No	0.255152	0.0172891	0.00441134	Yes	0.267212	-0.00114182	-0.000302	0	No
cg10508317	SOCS3	Body	17	76355146	-0.284744	-0.122237	0.0348063	0.137292	No	-0.285319	-0.05579	0.015918	0.00560957	Yes	-0.285319	-0.124625	0.035558	0.0967866	Yes	-0.285319	-0.101576	0.0289817	0.00688706	Yes	-0.247747	-0.0947437	0.0234724	Yes	-0.25712	-0.00989411	0.00254469	0	No
cg01877879	CAMTA2; SPAG7	3'UTR; TSS1500	17	4871376	-0.270805	-0.0169542	0.00459127	0.736767	No	0	0	0	NA	No	0	0	0	NA	No	0	0	0	NA	No	-0.257622	-0.000951	0.000245	Yes	-0.269344	0.00191375	-0.000522	0	No
cg06537801	NA	NA	1	57315465	0.29455	-0.0274204	-0.00807668	0.682335	No	0	0	0	NA	No	0	0	0	NA	No	0	0	0	NA	No	0.256716	-0.0234437	-0.00601835	Yes	0.266406	-0.00174382	-0.00046	0	No
cg05575921	AHRR	Body	5	373378	-0.285851	-0.0670028	0.0191528	0.359525	No	0	0	0	NA	No	0	0	0	NA	No	0	0	0	NA	No	-0.250719	0.0112984	-0.00283273	Yes	-0.260867	-0.00433564	0.0011196	0	No
cg16533147	LOC645323	Body	5	87963342	0.290482	-0.00570552	-0.00165735	0.790491	No	0	0	0	NA	No	0	0	0	NA	No	0	0	0	NA	No	0.255236	-0.00687237	-0.00175408	Yes	0.265054	-0.00026	-5.41e-05	0	No
cg14136260	UCP3	3'UTR	11	73711382	-0.271857	-0.0586999	0.0159579	0.427788	No	0	0	0	NA	No	0	0	0	NA	No	0	0	0	NA	No	-0.242379	-0.0607514	0.0147249	Yes	-0.253296	-0.00493893	0.00125032	0	No
cg04725464	TMEM132A	TSS200	11	60691766	0.268478	-0.0477884	-0.0128302	0.518518	No	0	0	0	NA	No	0	0	0	NA	No	0	0	0	NA	No	0.246401	-0.0469855	-0.0115773	Yes	0.256769	-0.0058395	-0.00149442	0	No
cg27637521	SOCS3	5'UTR	17	76355202	-0.285536	-0.093028	0.0265629	0.140967	No	0	0	0	NA	No	0	0	0	NA	No	0	0	0	NA	No	-0.248322	-0.0130752	0.00324686	Yes	-0.258644	-0.00659836	0.00169998	0	No
cg14753356	NA	NA	6	30720108	-0.272083	-0.0597187	0.0162484	0.427788	No	0	0	0	NA	No	0	0	0	NA	No	0	0	0	NA	No	-0.238829	-0.09883	0.0236035	Yes	-0.248434	-0.00528665	0.00131556	0	No
cg18283844	HIPK1	Body,TSS1500	1	114495894	0.266518	0.0697517	0.0185901	0.366075	No	0	0	0	NA	No	0	0	0	NA	No	0	0	0	NA	No	0.232499	0.019807	0.00460509	Yes	0.241529	0.00228026	0.000545	0	No
cg12229979	MYO9B	5'UTR	19	17190259	0.280311	0.0323084	0.00905638	0.650346	No	0	0	0	NA	No	0	0	0	NA	No	0	0	0	NA	No	0.243678	0.0268418	0.00654075	Yes	0.254997	0.000993	0.000264	0	No
cg20193453	CASC2; RAB11FIP2	TSS1500; 5'UTR,1stExon	10	119805875	-0.267007	-0.0238153	0.00635884	0.704376	No	0	0	0	NA	No	0	0	0	NA	No	0	0	0	NA	No	-0.252915	0.0128568	-0.00325168	Yes	-0.263362	-0.00264718	0.00069	0	No
cg03126199	ZNF486	TSS1500	19	20276916	0.260301	0.0189175	0.00492423	0.730917	No	0	0	0	NA	No	0	0	0	NA	No	0	0	0	NA	No	0.252725	0.0203925	0.0051537	Yes	0.263141	0.00200193	0.000525	0	No
cg10140171	OAT	TSS200	10	126107537	0.263077	-0.0128375	-0.00337726	0.761958	No	0	0	0	NA	No	0	0	0	NA	No	0	0	0	NA	No	0.249096	0.00947364	0.00235984	Yes	0.259838	0.00073	0.000196	0	No
cg16206564	NA	NA	4	106397675	0.27693	0.055823	0.0154591	0.427788	No	0	0	0	NA	No	0	0	0	NA	No	0	0	0	NA	No	0.246368	0.0833063	0.020524	Yes	0.255807	0.00774596	0.00198859	0	No
cg01224103	MAST3	Body	19	18221194	0.267555	-0.039882	-0.0106706	0.583904	No	0	0	0	NA	No	0	0	0	NA	No	0	0	0	NA	No	0.248194	0.00303309	0.000753	Yes	0.259091	-0.000208	-5.98e-05	0	No
cg10226527	HAGHL	3'UTR	16	779605	-0.273514	0.00989081	-0.00270527	0.774367	No	0	0	0	NA	No	0	0	0	NA	No	0	0	0	NA	No	-0.248335	0.0335207	-0.00832437	Yes	-0.259153	0.00413706	-0.00108887	0	No
cg10279487	SOCS3	5'UTR	17	76355288	-0.282403	-0.0849885	0.024001	0.194591	No	0	0	0	NA	No	0	0	0	NA	No	0	0	0	NA	No	-0.248576	0.0131935	-0.00327958	Yes	-0.259286	-0.00621117	0.00160498	0	No
cg04303901	RMST	Body	12	97886312	-0.286067	-0.063529	0.0181736	0.371534	No	0	0	0	NA	No	0	0	0	NA	No	0	0	0	NA	No	-0.248901	-0.0433677	0.0107943	Yes	-0.260537	-0.00886165	0.00232541	0	No
cg07516252	REC8	TSS200	14	24641201	0.269726	0.100948	0.0272283	0.137292	No	0	0	0	NA	No	0.272087	0.0823987	0.0224196	0.286777	Yes	0	0	0	NA	No	0.236253	0.0957749	0.0226271	Yes	0.246955	0.0104005	0.00257832	0	No
cg20345446	OSBPL5	TSS1500	11	3186804	0.284382	-0.0061048	-0.0017361	0.788373	No	0	0	0	NA	No	0	0	0	NA	No	0	0	0	NA	No	0.249701	0.0463655	0.0115775	Yes	0.26009	-0.00395681	-0.00102998	0	No
cg04395153	MYOG	3'UTR	1	203052423	-0.280455	0.0538123	-0.0150919	0.46765	No	0	0	0	NA	No	0	0	0	NA	No	0	0	0	NA	No	-0.243533	0.0184486	-0.00449284	Yes	-0.253242	0.00656656	-0.00166164	0	No
cg02048317	NA	NA	17	80004967	0.259077	-0.0366018	-0.00948268	0.607579	No	0	0	0	NA	No	0	0	0	NA	No	0	0	0	NA	No	0.243417	-0.0448591	-0.0109195	Yes	0.254044	-0.0069507	-0.00175837	0	No
cg13059411	KCND3	TSS1500	1	112533221	-0.275139	-0.0196982	0.00541973	0.724313	No	0	0	0	NA	No	0	0	0	NA	No	0	0	0	NA	No	-0.246792	-0.00944706	0.00233146	Yes	-0.25699	-0.00195513	0.000527	0	No
cg20671274	GLI3	Body	7	42107777	-0.253501	0.0189026	-0.00479183	0.732435	No	0	0	0	NA	No	0	0	0	NA	No	0	0	0	NA	No	-0.248949	0.038484	-0.00958055	Yes	-0.259864	0.00482799	-0.00127688	0	No
cg00753676	FLJ13197	Body	4	38662991	0.269306	0.039717	0.010696	0.583904	No	0	0	0	NA	No	0	0	0	NA	No	0	0	0	NA	No	0.240742	-0.0480307	-0.011563	Yes	0.251945	-0.000485	-0.000114	0	No
cg00390784	MYLK4	Body	6	2682491	0.277132	0.00783122	0.00217028	0.781133	No	0	0	0	NA	No	0	0	0	NA	No	0	0	0	NA	No	0.243288	-0.0447903	-0.0108969	Yes	0.255018	-0.00160621	-0.00042	0	No
cg26689186	BBS9	Body	7	33301429	-0.276198	-0.0492402	0.0136	0.50698	No	0	0	0	NA	No	0	0	0	NA	No	0	0	0	NA	No	-0.243095	-0.00338071	0.000822	Yes	-0.253834	-0.00274263	0.000689	0	No
cg06840801	CHRNB3	1stExon	8	42552719	-0.280848	-0.000241	6.77e-05	0.812167	No	0	0	0	NA	No	0	0	0	NA	No	0	0	0	NA	No	-0.246411	0.0257759	-0.00635147	Yes	-0.256076	0.000646	-0.000161	0	No
cg18664915	C7orf50	Body	7	1043861	-0.192334	-0.0445104	0.00856087	0.65247	No	0	0	0	NA	No	0	0	0	NA	No	0	0	0	NA	No	-0.175423	-0.00872318	0.00153024	Yes	-0.182827	-0.000371	6.21e-05	0	No
cg09100014	IRF8	Body	16	85937496	0.272976	0.0604716	0.0165073	0.413161	No	0	0	0	NA	No	0	0	0	NA	No	0	0	0	NA	No	0.235955	-0.0445391	-0.0105092	Yes	0.246574	0.000998	0.000248	0	No
cg05951221	NA	NA	2	233284402	-0.281247	-0.0656904	0.0184752	0.362771	No	0	0	0	NA	No	0	0	0	NA	No	0	0	0	NA	No	-0.243815	-0.00225675	0.00055	Yes	-0.253965	-0.0043245	0.00111191	0	No
cg12762413	RHOU	Body	1	228873420	0.243872	0.0197767	0.00482298	0.726258	No	0	0	0	NA	No	0	0	0	NA	No	0	0	0	NA	No	0.238867	0.0525976	0.0125638	Yes	0.248486	0.00728661	0.00179716	0	No
cg07784959	CXCR4	Body,1stExon	2	136873409	0.266277	0.0507147	0.0135041	0.503794	No	0	0	0	NA	No	0	0	0	NA	No	0	0	0	NA	No	0.233922	-0.00810468	-0.00189586	Yes	0.244398	0.000361	7.97e-05	0	No
cg04514392	NA	NA	3	107086058	0.26672	0.0176601	0.00471029	0.738192	No	0	0	0	NA	No	0	0	0	NA	No	0	0	0	NA	No	0.234185	0.00888085	0.00207976	Yes	0.243282	0.00122477	0.000275	0	No
cg27527503	HADH	TSS1500	4	108909664	-0.278183	-0.062785	0.0174657	0.375475	No	0	0	0	NA	No	-0.284058	-0.0653161	0.0185536	0.530069	Yes	0	0	0	NA	No	-0.246652	-0.0513677	0.01267	Yes	-0.256836	-0.00908558	0.00232609	0	No
cg10738358	IGFBP7	Body	4	57968182	-0.262538	0.0099827	-0.00262084	0.774367	No	0	0	0	NA	No	0	0	0	NA	No	0	0	0	NA	No	-0.241817	0.0375429	-0.00907852	Yes	-0.252165	0.00147057	-0.000359	0	No
cg03227037	NA	NA	20	62212228	0.254447	0.034496	0.0087774	0.648792	No	0	0	0	NA	No	0	0	0	NA	No	0	0	0	NA	No	0.227669	0.048748	0.0110984	Yes	0.236978	0.00527931	0.00126178	0	No
cg15531249	C16orf74	Body	16	85744077	-0.273033	0.0199406	-0.00544444	0.722988	No	0	0	0	NA	No	0	0	0	NA	No	0	0	0	NA	No	-0.24248	0.0306457	-0.00743097	Yes	-0.252552	0.0086661	-0.00217689	0	No
cg10991303	PCOLCE2	TSS200	3	142608051	0.268967	-0.025962	-0.00698291	0.69128	No	0	0	0	NA	No	0	0	0	NA	No	0	0	0	NA	No	0.244911	-0.0400372	-0.00980555	Yes	0.255883	-0.00417976	-0.00107562	0	No
cg04005555	NA	NA	1	23279278	-0.276583	0.0322593	-0.00892237	0.648792	No	0	0	0	NA	No	0	0	0	NA	No	0	0	0	NA	No	-0.246217	0.0403676	-0.0099392	Yes	-0.254857	0.00469916	-0.00120244	0	No
cg27211284	NA	NA	2	200524012	0.251177	-0.00599437	-0.00150565	0.789498	No	0	0	0	NA	No	0	0	0	NA	No	0	0	0	NA	No	0.244663	-0.00569987	-0.00139454	Yes	0.254074	-0.000426	-0.00011	0	No
cg27094173	PLEKHB1	Body	11	73371753	0.264916	-0.00791685	-0.0020973	0.781133	No	0	0	0	NA	No	0	0	0	NA	No	0	0	0	NA	No	0.239788	0.0142399	0.00341455	Yes	0.25028	-0.000471	-0.000134	0	No
cg03888992	CIT	Body	12	120311375	-0.277585	0.0256359	-0.00711613	0.695732	No	0	0	0	NA	No	0	0	0	NA	No	0	0	0	NA	No	-0.241364	0.0478142	-0.0115406	Yes	-0.252263	0.00275686	-0.000687	0	No
cg23711382	NA	NA	11	120040326	0.270343	0.0550024	0.0148695	0.441388	No	0	0	0	NA	No	0	0	0	NA	No	0	0	0	NA	No	0.243655	0.0788612	0.0192149	Yes	0.254373	0.0110653	0.00281667	0	No
cg02596994	HPD	TSS200	12	122296950	-0.231679	-0.0429934	0.00996067	0.595769	No	0	0	0	NA	No	0	0	0	NA	No	0	0	0	NA	No	-0.218119	0.0144341	-0.00314836	Yes	-0.226553	0.00215781	-0.000512	0	No
cg21421270	NA	NA	1	170383965	-0.276834	0.0137278	-0.00380031	0.75953	No	0	0	0	NA	No	0	0	0	NA	No	0	0	0	NA	No	-0.241859	0.0552016	-0.013351	Yes	-0.252899	0.0034689	-0.000883	0	No
cg25891647	NA	NA	11	123232359	0.265182	-0.0480082	-0.0127309	0.518518	No	0	0	0	NA	No	0.269248	-0.126945	-0.0341797	0.0106148	Yes	0	0	0	NA	No	0.233772	-0.129262	-0.0302178	Yes	0.242316	-0.013832	-0.0033327	0	No
cg01288337	RIN3	Body	14	92991035	0.233095	0.143672	0.0334891	0.137292	No	0.231114	0.0634604	0.0146666	0.00827115	Yes	0.231114	0.122032	0.0282034	0.0894234	Yes	0.231114	0.116831	0.0270013	0.00822	Yes	0.200648	0.220896	0.0443224	Yes	0.208113	0.0097846	0.00205243	0	No
cg12644059	NA	NA	15	91361926	0.234213	-0.00124062	-0.000291	0.806696	No	0	0	0	NA	No	0.25515	-0.0906918	-0.02314	0.229559	Yes	0	0	0	NA	No	0.221539	-0.0830836	-0.0184062	Yes	0.229677	-0.00967853	-0.0022065	0	No
cg19886820	NA	NA	8	8244119	-0.276582	0.0211752	-0.00585668	0.716641	No	0	0	0	NA	No	0	0	0	NA	No	0	0	0	NA	No	-0.244628	0.00691623	-0.00169191	Yes	-0.255521	0.00516513	-0.00131221	0	No
cg25233271	NA	NA	17	69068109	-0.273789	-0.0264385	0.00723858	0.682838	No	0	0	0	NA	No	0	0	0	NA	No	0	0	0	NA	No	-0.242256	-0.00878247	0.0021276	Yes	-0.251341	-0.000105	3.44e-05	0	No
cg00114346	DNAJB6	Body	7	157207886	0.249968	0.0441521	0.0110366	0.547246	No	0	0	0	NA	No	0	0	0	NA	No	0	0	0	NA	No	0.233955	0.084784	0.0198357	Yes	0.244641	0.011552	0.00281721	0	No
cg02976843	RAP1GAP2	Body	17	2843257	0.275884	0.0491044	0.0135471	0.503794	No	0	0	0	NA	No	0	0	0	NA	No	0	0	0	NA	No	0.23922	0.0118816	0.00284232	Yes	0.249353	8.39e-05	1.76e-05	0	No
cg24097436	CDK5; SLC4A2	TSS1500; TSS200	7	150756491	0.271672	0.00594086	0.00161396	0.789498	No	0	0	0	NA	No	0	0	0	NA	No	0	0	0	NA	No	0.242828	0.0145424	0.0035313	Yes	0.25411	0.00269791	0.000674	0	No
cg15483436	PACS2	Body	14	105857208	0.254549	0.0611336	0.0155615	0.413161	No	0	0	0	NA	No	0	0	0	NA	No	0	0	0	NA	No	0.233473	0.0655231	0.0152979	Yes	0.243171	0.00582822	0.00139591	0	No
cg17854297	TBC1D16	3'UTR	17	77913966	-0.258311	0.00729087	-0.00188331	0.786104	No	0	0	0	NA	No	0	0	0	NA	No	0	0	0	NA	No	-0.239601	0.0257618	-0.00617254	Yes	-0.248526	0.00276058	-0.000686	0	No
cg07248377	MGRN1	Body	16	4732406	0.230026	0.0242128	0.00556956	0.716063	No	0	0	0	NA	No	0	0	0	NA	No	0	0	0	NA	No	0.205937	-0.0510415	-0.0105113	Yes	0.213334	-0.00466138	-0.000989	0	No
cg17086773	NA	NA	3	112486072	0.257854	0.0757994	0.0195451	0.307854	No	0	0	0	NA	No	0	0	0	NA	No	0	0	0	NA	No	0.226946	0.0131593	0.00298645	Yes	0.236764	0.00309861	0.000744	0	No
cg00080333	NA	NA	4	184492770	0.237712	-0.0206203	-0.00490169	0.718719	No	0	0	0	NA	No	0	0	0	NA	No	0	0	0	NA	No	0.234592	-0.039858	-0.00935037	Yes	0.243856	-0.00324252	-0.000761	0	No
cg07284339	OSBPL5	TSS1500	11	3186823	0.264159	-0.0226059	-0.00597155	0.713072	No	0	0	0	NA	No	0	0	0	NA	No	0	0	0	NA	No	0.239111	-0.0818858	-0.0195798	Yes	0.248595	-0.0066153	-0.00163969	0	No
cg07571519	C10orf105; CDH23	3'UTR; Body	10	73472315	0.243072	0.104115	0.0253074	0.137292	No	0.255643	0.0130598	0.00333864	0.133443	Yes	0.255643	0.143729	0.0367433	0.023752	Yes	0.255643	0.0576536	0.0147387	0.320798	Yes	0.221956	0.126504	0.0280784	Yes	0.230547	0.00928802	0.00213799	0	No
cg08529295	EFCAB2	TSS1500	1	245132782	0.255557	0.0422921	0.010808	0.570052	No	0	0	0	NA	No	0	0	0	NA	No	0	0	0	NA	No	0.23299	0.0347955	0.00810701	Yes	0.243736	0.00495476	0.00121771	0	No
cg14313576	KY	Body	3	134339988	-0.255561	-0.107134	0.0273792	0.137292	No	0	0	0	NA	No	0	0	0	NA	No	0	0	0	NA	No	-0.227273	-0.0611266	0.0138924	Yes	-0.237365	-0.00922695	0.00218066	0	No
cg05949913	NA	NA	6	132557557	-0.265399	0.00935575	-0.00248301	0.775751	No	0	0	0	NA	No	0	0	0	NA	No	0	0	0	NA	No	-0.237918	0.018916	-0.00450046	Yes	-0.247138	0.00348666	-0.000859	0	No
cg23079012	NA	NA	2	8343710	-0.275505	-0.0822396	0.0226574	0.210243	No	0	0	0	NA	No	-0.274688	-0.0722949	0.0198585	0.53107	Yes	0	0	0	NA	No	-0.238504	-0.082916	0.0197758	Yes	-0.248453	-0.0116371	0.00291172	0	No
cg23373888	APOF	TSS1500	12	56757836	0.244294	0.0129764	0.00317006	0.761958	No	0	0	0	NA	No	0	0	0	NA	No	0	0	0	NA	No	0.242064	0.0318016	0.007698	Yes	0.253884	0.00478776	0.00122954	0	No
cg10195814	KLRC4	Body	12	10560602	-0.266973	-0.0322061	0.00859816	0.648792	No	0	0	0	NA	No	0	0	0	NA	No	0	0	0	NA	No	-0.237966	-0.0402717	0.00958327	Yes	-0.249124	-0.002653	0.000641	0	No
cg16162970	PACS2	TSS1500	14	105779952	0.227188	0.0272676	0.00619485	0.707986	No	0	0	0	NA	No	0	0	0	NA	No	0	0	0	NA	No	0.197642	-0.133511	-0.0263874	Yes	0.207873	-0.00521864	-0.00107816	0	No
cg02753187	CALCOCO2	Body	17	46919180	0.273838	0.0283389	0.00776025	0.675865	No	0	0	0	NA	No	0	0	0	NA	No	0	0	0	NA	No	0.23755	0.0102127	0.00242602	Yes	0.248661	-0.00099	-0.000224	0	No
cg01587454	DCAF4L2	1stExon	8	88886051	-0.263118	-0.0672875	0.0177045	0.344325	No	0	0	0	NA	No	-0.274688	-0.0766043	0.0210423	0.205608	Yes	0	0	0	NA	No	-0.238502	-0.0834077	0.0198929	Yes	-0.249066	-0.015218	0.00375975	0	No
cg27156259	PXN	Body,TSS1500	12	120688673	0.260713	-0.0603519	-0.0157345	0.418442	No	0	0	0	NA	No	0	0	0	NA	No	0	0	0	NA	No	0.226461	-0.0611503	-0.0138481	Yes	0.238033	-0.0094258	-0.00223789	0	No
cg12223090	CCDC57	Body	17	80128788	0.264538	0.022078	0.00584048	0.716063	No	0	0	0	NA	No	0	0	0	NA	No	0	0	0	NA	No	0.233596	-0.0106125	-0.00247904	Yes	0.24301	-0.00107434	-0.000241	0	No
cg21566642	NA	NA	2	233284661	-0.271563	-0.0653557	0.0177482	0.366075	No	0	0	0	NA	No	0	0	0	NA	No	0	0	0	NA	No	-0.235797	0.0474558	-0.0111899	Yes	-0.246476	-0.00293081	0.000723	0	No
cg03744043	NA	NA	18	45662275	0.246013	0.0555909	0.0136761	0.492821	No	0	0	0	NA	No	0	0	0	NA	No	0	0	0	NA	No	0.213541	-0.0152765	-0.00326216	Yes	0.223281	-0.00100496	-0.00024	0	No
cg23251798	NA	NA	1	84902639	0.262171	0.0414002	0.0108539	0.570052	No	0	0	0	NA	No	0	0	0	NA	No	0	0	0	NA	No	0.232082	0.040478	0.00939422	Yes	0.242674	0.00358672	0.000874	0	No
cg14933494	NA	NA	7	2661902	0.225789	0.0580844	0.0131148	0.46765	No	0	0	0	NA	No	0	0	0	NA	No	0	0	0	NA	No	0.204612	0.0228289	0.00467106	Yes	0.214223	0.00111786	0.000243	0	No
cg06836480	DHRS9	TSS1500,5'UTR	2	169928251	0.266171	0.0747035	0.0198839	0.298194	No	0	0	0	NA	No	0	0	0	NA	No	0	0	0	NA	No	0.230527	0.0687544	0.0158498	Yes	0.241827	0.00323516	0.000789	0	No
cg16775971	CXXC4	1stExon	4	105412117	0.252669	-0.00216726	-0.000548	0.804853	No	0	0	0	NA	No	0	0	0	NA	No	0	0	0	NA	No	0.232356	0.0104669	0.00243205	Yes	0.242764	-0.00158189	-0.000406	0	No
cg26252703	FAM102B	TSS1500	1	109102556	0.24558	0.0101588	0.0024948	0.771256	No	0	0	0	NA	No	0	0	0	NA	No	0	0	0	NA	No	0.23914	0.0514248	0.0122977	Yes	0.248586	0.00505072	0.00127584	0	No
cg12027254	TNRC6C	Body	17	76055290	0.264616	-0.00510468	-0.00135078	0.79297	No	0	0	0	NA	No	0	0	0	NA	No	0	0	0	NA	No	0.230897	-0.0436652	-0.0100822	Yes	0.240486	-0.00328647	-0.000778	0	No
cg15676040	C1orf104; FDPS; RUSC1	3'UTR; 3'UTR; TSS200	1	155290446	-0.27174	-0.0101626	0.00276158	0.771256	No	0	0	0	NA	No	0	0	0	NA	No	0	0	0	NA	No	-0.235428	0.0231048	-0.00543951	Yes	-0.246395	0.00146857	-0.000363	0	No
cg23102386	STAMBP	TSS1500	2	74055267	-0.238233	-0.0091802	0.00218703	0.77646	No	0	0	0	NA	No	0	0	0	NA	No	0	0	0	NA	No	-0.23435	-0.011164	0.00261628	Yes	-0.244858	0.00172899	-0.00043	0	No
cg10244976	LMF1	Body	16	1014818	-0.232143	-0.129358	0.0300295	0.137292	No	0	0	0	NA	No	-0.234047	-0.118862	0.0278193	0.064193	Yes	0	0	0	NA	No	-0.203211	-0.109547	0.0222613	Yes	-0.212403	-0.00890813	0.00191295	0	No
cg06644428	NA	NA	2	233284112	-0.272	-0.0614129	0.0167043	0.386627	No	0	0	0	NA	No	0	0	0	NA	No	0	0	0	NA	No	-0.232671	-0.0701902	0.0163312	Yes	-0.242793	-0.00369763	0.000894	0	No
cg00331183	ZFPM1	Body	16	88587885	-0.257206	0.0460155	-0.0118355	0.52268	No	0	0	0	NA	No	0	0	0	NA	No	0	0	0	NA	No	-0.237028	0.0269813	-0.00639534	Yes	-0.248017	0.00719414	-0.0017829	0	No
cg01957599	FAM13AOS	Body	4	89631033	-0.257853	-0.0152464	0.00393133	0.75333	No	0	0	0	NA	No	0	0	0	NA	No	0	0	0	NA	No	-0.230411	0.00347519	-0.000801	Yes	-0.240948	0.00264514	-0.000644	0	No
cg17851795	GPSM3; PBX2	3'UTR; TSS1500	6	32158927	-0.256496	-0.0508183	0.0130347	0.498093	No	0	0	0	NA	No	0	0	0	NA	No	0	0	0	NA	No	-0.225344	-0.00410872	0.000926	Yes	-0.235114	-0.00538155	0.00126474	0	No
cg02400595	PDK2	Body	17	48185239	-0.25857	0.00290943	-0.000752	0.80346	No	0	0	0	NA	No	0	0	0	NA	No	0	0	0	NA	No	-0.234057	-0.0148169	0.003468	Yes	-0.243588	-0.00127063	0.000301	0	No
cg04389422	SOX5	TSS200	12	24715564	0.146848	-0.0283372	-0.00416125	0.679603	No	0	0	0	NA	No	0	0	0	NA	No	0	0	0	NA	No	0.22876	-0.024861	-0.0056872	Yes	0.239198	-0.00353903	-0.000853	0	No
cg22756156	LOC100270710; MARVELD1	Body; Body,3'UTR	10	99477573	-0.232281	0.00597286	-0.00138738	0.789498	No	0	0	0	NA	No	0	0	0	NA	No	0	0	0	NA	No	-0.234775	-0.0117607	0.00276111	Yes	-0.245178	-0.00235787	0.000567	0	No
cg07458065	SPRED1	TSS1500	15	38544609	-0.233735	-0.0383399	0.00896137	0.595769	No	0	0	0	NA	No	0	0	0	NA	No	0	0	0	NA	No	-0.23641	-0.0420912	0.00995076	Yes	-0.247379	-0.00869399	0.00216518	0	No
cg26630902	KIAA0430	Body	16	15692851	0.25751	-0.011268	-0.00290162	0.769796	No	0	0	0	NA	No	0	0	0	NA	No	0	0	0	NA	No	0.238204	-0.00942893	-0.00224601	Yes	0.248197	-0.00228917	-0.000567	0	No
cg02508743	LYN	Body	8	56903623	0.252457	0.0515122	0.0130046	0.498093	No	0	0	0	NA	No	0	0	0	NA	No	0	0	0	NA	No	0.224069	0.00657882	0.00147411	Yes	0.234135	0.00246319	0.000578	0	No
cg12586496	DNASE2	Body	19	12992070	-0.265524	-0.0193108	0.00512746	0.724851	No	0	0	0	NA	No	0	0	0	NA	No	0	0	0	NA	No	-0.236727	0.00726775	-0.00172047	Yes	-0.245818	-0.00229535	0.000542	0	No
cg18376860	LOC390594	TSS200	15	65369137	0.251859	-0.0173307	-0.0043649	0.736767	No	0	0	0	NA	No	0	0	0	NA	No	0	0	0	NA	No	0.229864	-0.0420411	-0.0096637	Yes	0.240205	-0.00557978	-0.00132011	0	No
cg20811788	PLXNB2	Body	22	50721368	-0.253065	-0.00303663	0.000768	0.80346	No	0	0	0	NA	No	0	0	0	NA	No	0	0	0	NA	No	-0.227025	0.0385506	-0.00875194	Yes	-0.236937	0.00394672	-0.000933	0	No
cg00352780	GSS	TSS1500	20	33544183	0.242338	-0.00721394	-0.00174821	0.78747	No	0	0	0	NA	No	0	0	0	NA	No	0	0	0	NA	No	0.214665	0.0187083	0.00401602	Yes	0.225869	0.000631	0.000162	0	No
cg17286476	PTPRN2	Body	7	157444501	0.266944	-0.0270433	-0.00721905	0.682335	No	0	0	0	NA	No	0	0	0	NA	No	0	0	0	NA	No	0.236416	-0.0238716	-0.00564361	Yes	0.246153	-0.00645646	-0.0016012	0	No
cg04391222	KREMEN2	1stExon,5'UTR	16	3014233	-0.266909	-0.0459223	0.0122571	0.52268	No	0	0	0	NA	No	0	0	0	NA	No	0	0	0	NA	No	-0.234308	-0.0186013	0.00435843	Yes	-0.242417	-0.00684699	0.00165904	0	No
cg04683476	C11orf71; RBM7	TSS1500; TSS200	11	114271356	-0.264384	0.0134427	-0.00355404	0.760262	No	0	0	0	NA	No	0	0	0	NA	No	0	0	0	NA	No	-0.23432	0.0124252	-0.00291148	Yes	-0.244235	0.00120957	-0.000298	0	No
cg16320577	GPR98	Body	5	90286613	-0.257966	-0.00543188	0.00140124	0.791551	No	0	0	0	NA	No	0	0	0	NA	No	0	0	0	NA	No	-0.231122	0.0281226	-0.00649974	Yes	-0.241061	0.00217261	-0.000501	0	No
cg03059073	NA	NA	7	150130708	0.253324	0.0473534	0.0119958	0.518518	No	0	0	0	NA	No	0	0	0	NA	No	0	0	0	NA	No	0.231683	0.00879402	0.00203743	Yes	0.24129	0.00051	0.000139	0	No
cg18647224	NA	NA	14	75761871	0.263786	0.0316164	0.00833997	0.650346	No	0	0	0	NA	No	0	0	0	NA	No	0	0	0	NA	No	0.235074	0.0463251	0.0108898	Yes	0.245327	0.0102778	0.00250733	0	No
cg22624827	PGM1	TSS1500	1	64058180	0.253061	0.0232693	0.00588856	0.707826	No	0	0	0	NA	No	0	0	0	NA	No	0	0	0	NA	No	0.233843	0.0248759	0.00581705	Yes	0.244958	0.00490219	0.00121373	0	No
cg09642378	ARHGAP12	5'UTR	10	32216101	-0.263227	0.00538427	-0.00141729	0.791551	No	0	0	0	NA	No	0	0	0	NA	No	0	0	0	NA	No	-0.230477	0.0255667	-0.00589254	Yes	-0.240418	0.00518096	-0.00125946	0	No
cg00310412	SEMA7A	Body,5'UTR	15	74724918	-0.24232	-0.0710062	0.0172062	0.366075	No	0	0	0	NA	No	0	0	0	NA	No	0	0	0	NA	No	-0.212987	-0.0624613	0.0133035	Yes	-0.223779	-0.0077093	0.00172968	0	No
cg04258771	C9orf40	Body	9	77567031	0.263144	-0.0216218	-0.00568965	0.716063	No	0	0	0	NA	No	0	0	0	NA	No	0	0	0	NA	No	0.233508	-0.0401648	-0.00937883	Yes	0.242714	-0.00393094	-0.000972	0	No
cg09079018	NA	NA	7	50880004	0.234596	0.039617	0.00929399	0.595769	No	0	0	0	NA	No	0	0	0	NA	No	0	0	0	NA	No	0.218911	-0.0257444	-0.00563575	Yes	0.229227	-0.00359456	-0.000806	0	No
cg15020801	PNPO	Body	17	46022809	0.250444	0.0573365	0.0143596	0.441388	No	0	0	0	NA	No	0	0	0	NA	No	0	0	0	NA	No	0.222535	0.0346798	0.00771748	Yes	0.231834	0.0012302	0.000287	0	No
cg12376055	NA	NA	18	12779790	0.265469	0.0537035	0.0142566	0.456501	No	0	0	0	NA	No	0	0	0	NA	No	0	0	0	NA	No	0.232309	0.0639803	0.0148632	Yes	0.241451	0.00854758	0.00205235	0	No
cg10096215	DPEP2	TSS1500	16	68034002	0.249053	0.0441723	0.0110013	0.53658	No	0	0	0	NA	No	0	0	0	NA	No	0	0	0	NA	No	0.230287	0.0763319	0.0175782	Yes	0.240293	0.00670702	0.00159715	0	No
cg11007123	SPTAN1	TSS1500	9	131314542	0.257794	-0.0224747	-0.00579383	0.713072	No	0	0	0	NA	No	0	0	0	NA	No	0	0	0	NA	No	0	0	0	No	0.23445	-0.00292733	-0.000679	0.0002	Yes
cg01944288	NTNG2	TSS1500	9	135036217	0.208698	0.0363483	0.00758581	0.617002	No	0	0	0	NA	No	0	0	0	NA	No	0	0	0	NA	No	0	0	0	No	0.191124	0.00250289	0.000467	0.0002	Yes
cg14834653	FGFR2	TSS200,5'UTR,TSS1500	10	123353791	-0.207175	-0.024864	0.00515118	0.700317	No	0	0	0	NA	No	0	0	0	NA	No	0	0	0	NA	No	0	0	0	No	-0.192163	-0.00345681	0.000663	0.0002	Yes
